# Exosome-Based Therapy for Spinal Cord Injury Repair: A Systematic Review of Preclinical Evidence and Exploratory Quantitative Synthesis

**DOI:** 10.64898/2026.07.27.26359044

**Authors:** Farzan Fahim, Hossein Mahmoodi, Amirmahdi Mojtahedzadeh, Mahsa Faramin Lashkarian, Mana Majlesi, Mojtaba Esmaeeli, Hossein Sattari, Mohammad Maroufi, Parmida Mafakhery, Seyed Younes Hashemi, Samin Koohi Kamali, Mahdieh Mansoori, Elaheh Aghazadeh, Saeed Safari, Fatemeh Khazaei, Alireza Zali

**Author notes:** Farzan Fahim and Hossein Mahmoodi contributed equally to this work and share first authorship. **Co-corresponding authors: Farzan Fahim,** Department of Neurosurgery, Shohada-e Tajrish Hospital, Shahid Beheshti University of Medical Sciences, Tehran, Iran, Men’s Health and Reproductive Health Research Center, Shahid Beheshti University of Medical Sciences, Tehran, Iran, **Email:**, **Saeed Safari,** Men’s Health and Reproductive Health Research Center, Shahid Beheshti University of Medical Sciences, Tehran, Iran, Emergency Care Promotion Research Center, Shahid Beheshti University of Medical Sciences, Tehran, Iran, **Email:**.

## Abstract

**Background:** Exosome- and extracellular vesicle-based therapies have emerged as promising cell-free approaches for spinal cord injury repair, with reported effects on inflammation, apoptosis, myelination, axonal regeneration, angiogenesis, blood–spinal cord barrier integrity, and neurogenesis. However, the preclinical evidence is heterogeneous, and the extent to which the available data permit quantitative synthesis remains unclear.

**Methods:** This systematic review was conducted in accordance with PRISMA 2020 and registered in PROSPERO as a preclinical animal intervention review (CRD420261446664). PubMed/MEDLINE, Scopus, Web of Science, and Embase were searched from inception to 1 June 2026 without language or publication-date restrictions. Eligible studies evaluated an exosome- or extracellular vesicle-based intervention for spinal cord injury and reported functional, histological, molecular, electrophysiological, vascular, regenerative, or safety-related outcomes. Risk of bias was assessed using an adapted version of SYRCLE’s tool for animal studies, while the first-in-human phase I study was appraised separately using the JBI Critical Appraisal Checklist for Quasi-Experimental Studies. Study characteristics, intervention strategies, outcome domains, and risk-of-bias patterns were synthesized descriptively. Where complete group-level means, standard deviations, and sample sizes were available, exploratory quantitative synthesis was performed using standardized mean differences calculated as Hedges’ *g*.

**Results:** The search identified 1,329 records. After removal of 481 duplicates, 848 records were screened, 108 full-text reports were assessed for eligibility, and 24 studies were included, comprising 23 animal/preclinical studies and one human phase I study. Exosome sources, injury models, administration routes, dosing strategies, and follow-up durations varied substantially. Reported outcomes included locomotor recovery, lesion and tissue preservation, myelination, axonal and neural regeneration, inflammation, apoptosis, angiogenesis, blood–spinal cord barrier repair, neurogenesis, and safety. Among the 23 animal studies, none was judged to be at overall low risk of bias; 20 were classified as unclear risk and three as high risk. The human phase I study was appraised separately and judged to be at high risk of bias for causal efficacy inference. Two studies contributed complete data to the exploratory meta-analysis of Basso, Beattie, and Bresnahan locomotor recovery. Both study-level estimates favored exosome treatment, while the random-effects pooled estimate was imprecise and crossed the null (Hedges’ *g* 3.74; 95% CI −0.53 to 8.00).

**Conclusions:** Exosome- and extracellular vesicle-based therapies demonstrated promising signals across functional and biological domains of spinal cord injury repair. However, the evidence was limited by methodological heterogeneity, unclear risk of bias, inconsistent reporting of vesicle characterization and dosing, and insufficient complete numerical data for robust quantitative synthesis. Preregistered, adequately powered, and transparently reported studies using standardized intervention and outcome-reporting methods are required to clarify therapeutic efficacy and translational potential.
