## Supplementary file S3 for "Exosome-Based Therapy for Spinal Cord Injury Repair: A Systematic Review of Preclinical Evidence and Exploratory Quantitative Synthesis"

### Sheet: Sheet1
	title	doi	authors	year	journal	origin	exclusion
1	Advanced approaches to regenerate spinal cord injury: The development of cell and tissue engineering therapy and combinational treatments	10.1016/j.biopha.2021.112529	Saremi, J.,Mahmoodi, N.,Rasouli, M.,Ranjbar, F. E.,Mazaheri, E. L.,Akbari, M., Hasanzadeh, E.Azami, M.	2022	Biomedicine and Pharmacotherapy	Netherlands	review
2	Advanced Biomaterial Delivery of Hypoxia-Conditioned Extracellular Vesicles (EVs) as a Therapeutic Platform for Traumatic Brain Injury	10.1002/advs.202504147	Stein, Joshua B., Zhang, Songzi, Roh, Eun Ji, Luo, Jeffrey, Chen, Meizi, Jang, Hyunjun, Goldston, Li Ling, Conklin, Brandon, Han, Inbo, Lee, Ki-Bum	2025	Advanced science (Weinheim, Baden-Wurttemberg, Germany)	Germany	review
3	Advanced Progress in the Role of Adipose-Derived Mesenchymal Stromal/Stem Cells in the Application of Central Nervous System Disorders	10.3390/pharmaceutics15112637	Wu, H. Y. Fan, Y. S. Zhang, M. Q.	2023	PHARMACEUTICS	Switzerland	review
4	Advanced Therapeutic Approaches Based on Small Extracellular Vehicles (sEVs) For the Regeneration of Spinal Cord Injuries	10.2147/IJN.S522028	Anjum, A. Chan, A. M. L. Hussain, H. B. Lokanathan, Y.	2025	INTERNATIONAL JOURNAL OF NANOMEDICINE	United Kingdom	review
5	Advanced Therapies for Traumatic Central Nervous System Injury: Delivery Strategy Reinforced Efficient Microglial Manipulation	10.1021/acs.molpharmaceut.2c00605	Huang, T. C. Wu, J. H. Mu, J. F. Gao, J. Q.	2023	MOLECULAR PHARMACEUTICS	United States	review
6	Advances and challenges in cell therapy for neuropathic pain based on mesenchymal stem cells	10.3389/fcell.2025.1536566	Zhang, W. J. Pi, X. W. Hu, D. X. Liu, X. P. Wu, M. M.	2025	FRONTIERS IN CELL AND DEVELOPMENTAL BIOLOGY	Switzerland	review
7	Advances in extracellular vesicle-based combination therapies for spinal cord injury	10.4103/1673-5374.377413	Wang, T. Huang, G. Yi, Z. Dai, S. Zhuang, W. Guo, S.	2024	Neural Regeneration Research	China	review
8	Advances in molecular therapies for targeting pathophysiology in spinal cord injury	10.1080/14728222.2023.2194532	Kim, H. N. McCrea, M. R. Li, S.	2023	Expert Opinion on Therapeutic Targets	United Kingdom	review
9	Advances in Platelet-Rich Plasma Treatment for Spinal Diseases: A Systematic Review	10.3390/ijms24087677	Kawabata, S. Akeda, K. Yamada, J. Takegami, N. Fujiwara, T. Fujita, N. Sudo, A.	2023	INTERNATIONAL JOURNAL OF MOLECULAR SCIENCES	Switzerland	review
10	Advances in the research of the role of macrophage/microglia polarization-mediated inflammatory response in spinal cord injury	10.3389/fimmu.2022.1014013	Fu, S. P. Chen, S. Y. Pang, Q. M. Zhang, M. Wu, X. C. Wan, X. Wan, W. H. Ao, J. Zhang, T.	2022	FRONTIERS IN IMMUNOLOGY	Switzerland	review
11	Age-related changes in plasma extracellular vesicles influence neuroinflammation in the brain and neurological outcome after traumatic spinal cord injury	10.21203/rs.3.rs-2821858/v1	Lei, Zhuofan Krishnamachary, Balaji Ritzel, Rodney M. Khan, Niaz Z. Li, Yun Li, Hui Brunner, Kavitha Faden, Alan I. Wu, Junfang	2023	Research Square( an open‑access preprint platform)	United States	not exosome
12	Akkermansia muciniphila: A next-generation gut probiotic supporting neurorepair and functional recovery	10.4103/NRR.NRR-D-25-00701	Yuan, Huiwen Shi, Jingwei Gu, Chenlong Yuan, Jinlong Huang, Chenlei Li, Xiaoning Zhou, Kailiang Qi, Jianjun	2025	Neural regeneration research	China	review
13	Apoptotic extracellular vesicles derived from UC-MSCs promote spinal cord injury repair by inhibiting ferroptosis via OTUD1	10.1016/j.freeradbiomed.2025.10.270	Li, Dadi Zhu, Bin Jiao, Wei Chen, Wanxiao Zhang, Xiaoxu Li, Dan Zhao, Wanmin Ding, Ya Zheng, Guohui Zhao, Shuxian Pan, Tan Rong, Yuluo Yu, Haiyang	2025	Free radical biology & medicine	United States	not exosome
14	Application of stem cells and chitosan in the repair of spinal cord injury	10.1002/brb3.70881	Cai, Ziming Xiong, Gongpeng Wu, Jintao Zhang, Hanjun Huang, Jian Yu, Qinghe Lin, Wenping	2025	Brain and behavior	United States	review
15	Application value of biofluid-based biomarkers for the diagnosis and treatment of spinal cord injury	10.4103/1673-5374.324823	Wang, H. Wei, Z. Li, J. Feng, S.	2022	Neural Regeneration Research	China	review
16	Applications of Stem Cell-Derived Extracellular Vesicles in Nerve Regeneration	10.3390/ijms25115863	Yavuz, B. Mutlu, E. C. Ahmed, Z. Ben-Nissan, B. Stamboulis, A.	2024	INTERNATIONAL JOURNAL OF MOLECULAR SCIENCES	Switzerland	review
17	A Bayesian Network Analysis of the Efficacy of Scaffolds and Stem Cells in Spinal Cord Injury Treatment	10.2174/1574888X18666221025155807	Wang, Y. Yi, H.	2023	Current Stem Cell Research and Therapy	United Arab Emirates (UAE)	review
18	Bibliometric analysis of stem cells for spinal cord injury: current status and emerging frontiers	10.3389/fphar.2023.1235324	Shang, Z. Wanyan, P. Wang, M. Zhang, B. Cui, X. Wang, X.	2023	Frontiers in Pharmacology	Switzerland	review
19	Bibliometric analysis of the inflammation expression after spinal cord injury: current research status and emerging frontiers	10.1038/s41393-024-01038-w	Li, X. Jiao, K. Liu, C. Li, X. Wang, S. Tao, Y. Cheng, Y. Zhou, X. Wei, X. Li, M.	2024	Spinal Cord	United Kingdom (England).	review
20	Bibliometric Mapping of Research Trends and Hotspots of Microglia in Spinal Cord Injury (2000-2024)	10.1002/brb3.70881	Cai, Ziming Xiong, Gongpeng Wu, Jintao Zhang, Hanjun Huang, Jian Yu, Qinghe Lin, Wenping	2025	Brain and behavior	United States	review
21	Bio-Scaffolds as Cell or Exosome Carriers for Nerve Injury Repair	10.3390/ijms222413347	Poongodi, Raju Chen, Ying-Lun Yang, Tao-Hsiang Huang, Ya-Hsien Yang, Kuender D. Lin, Hsin-Chieh Cheng, Jen-Kun	2021	International journal of molecular sciences	Switzerland	review
22	Biomarkers in spinal cord injury: A highlight on prognostic insights	9780128224984 (ISBN); 9780128224991 (ISBN)	Rodrigues, L. F. de Sampaio e Spohr, T. C. L.	2022	Diagnosis and Treatment of Spinal Cord Injury	United States	review					=
23	Biomaterial-mediated delivery of traditional Chinese medicine ingredients for spinal cord injury: a systematic review	10.3389/fphar.2024.1461708	Liu, G. Pei, Z. Bai, H. Huo, L. Deng, B. Jiang, S. Tao, J. Xu, L. Li, J. Gao, F. Mu, X.	2024	Frontiers in Pharmacology	Switzerland	review
24	Biomaterial-supported MSC transplantation enhances cell-cell communication for spinal cord injury	10.1186/s13287-020-02090-y	Lv, B. Zhang, X. Yuan, J. S. Chen, Y. X. Ding, H. Cao, X. B. Huang, A. Q.	2021	STEM CELL RESEARCH & THERAPY	United Kingdom	review
25	Biomaterials reinforced MSCs transplantation for spinal cord injury repair	10.1016/j.ajps.2021.03.003	Ma, T. Wu, J. Mu, J. Gao, J.	2022	Asian Journal of Pharmaceutical Sciences	China	review
26	Blood-spinal cord barrier disruption after contusive spinal cord injury rapidly recovers following intravenous infusion of bone marrow mesenchymal stem cells (MSCs) or MSC-derived exosomes	10.3402/jev.v4.27783	Lankford, K. L. Matsushita, T. Askenase, P. W. Kocsis, J. D.	2015	Journal of Extracellular Vesicles	United States	not exosome
27	Bone Marrow-Derived Mononuclear Cells in the Treatment of Neurological Diseases: Knowns and Unknowns	10.1007/s10571-023-01377-x	Nguyen, Q. T. Thanh, L. N. Hoang, V. Phan, T. T. K. Heke, M. Hoang, D. M.	2023	CELLULAR AND MOLECULAR NEUROBIOLOGY	United States	review
28	Boosting the Therapeutic Potential of Extracellular Vesicles Derived From Mesenchymal Stem Cells via Advanced Preconditioning for Neurodegenerative Disorders	10.1155/sci/2616653	D'Arrigo, C. Labbate, S. Galante, D.	2025	STEM CELLS INTERNATIONAL	United States	review
29	Brain delivering RNA-based therapeutic strategies by targeting mTOR pathway for axon regeneration after central nervous system injury	10.4103/1673-5374.335830	Li, M. X. Weng, J. W. Ho, E. Chow, S. Tsang, C.	2022	Neural Regeneration Research	China	review
30	C-C motif chemokine ligand 2/C-C motif chemokine receptor 2 pathway as a therapeutic target and regulatory mechanism for spinal cord injury	10.4103/NRR.NRR-D-24-00119	Wang, X. Z. Niu, X. F. Wang, Y. K. Liu, Y. Yang, C. Chen, X. Y. Qi, Z. Q.	2025	NEURAL REGENERATION RESEARCH	China	review
31	Cell Secretome: Basic Insights and Therapeutic Opportunities for CNS Disorders	10.3390/ph13020031	Pinho, A. G. Cibrao, J. R. Silva, N. A. Monteiro, S. Salgado, A. J.	2020	PHARMACEUTICALS	Switzerland	review
32	Cell Therapy and Biomaterials: Modern Approaches in the Treatment of Spinal Cord Injury	10.1134/S0022093024070020	Arsentiev, K. A. Shtol, V. S. Konovalova, S. P. Tsareva, A. D. Ivanov, D. A. Musienko, P. E.	2024	JOURNAL OF EVOLUTIONARY BIOCHEMISTRY AND PHYSIOLOGY	Russia	review
33	Cellular microenvironment in nerve repair after spinal cord injury	10.12307/2022.971	Zhu, Z. Zou, H. Song, Z. Liu, J.	2023	Chinese Journal of Tissue Engineering Research	China	review
34	Cerebral derailment after myocardial infarct: mechanisms and effects of the signaling from the ischemic heart to brain	10.1007/s00109-021-02154-3	Gelosa, P. Castiglioni, L. Rzemieniec, J. Muluhie, M. Camera, M. Sironi, L.	2022	JOURNAL OF MOLECULAR MEDICINE-JMM	Germany	review
35	Challenges in advancing Schwann cell transplantation for spinal cord injury repair	10.1016/j.jcyt.2024.08.005	Guest, J. D. Santamaria, A. J. Solano, J. P. Vaccari, J. P. D. Dietrich, W. D. Pearse, D. D. Khan, A. Levi, A. D.	2025	CYTOTHERAPY	United Kingdom	review
36	Cilia-driven flows in the brain third ventricle	10.1098/rstb.2019.0154	Eichele, Gregor Bodenschatz, Eberhard Ditte, Zuzana Günther, Ann-Kathrin Kapoor, Shoba Wang, Yong Westendorf, Christian	2020	Philosophical transactions of the Royal Society of London. Series B, Biological sciences	United Kingdom	review
37	Circulating exosomes derived from transplanted progenitor cells aid the functional recovery of ischemic myocardium	10.1126/scitranslmed.aau1168	Saha, Progyaparamita Sharma, Sudhish Korutla, Laxminarayana Datla, Srinivasa Raju Shoja-Taheri, Farnaz Mishra, Rachana Bigham, Grace E. Sarkar, Malini Morales, David Bittle, Gregory Gunasekaran, Muthukumar Ambastha, Chetan Arfat, Mir Yasir Li, Deqiang Habertheuer, Andreas Hu, Robert Platt, Manu O. Yang, Peixin Davis, Michael E. Vallabhajosyula, Prashanth Kaushal, Sunjay	2019	Science translational medicine	United States of America	not spinal cord injury
38	Circulating MicroRNAs and Extracellular Vesicle-Derived MicroRNAs as Predictors of Functional Recovery in Ischemic Stroke Patients: A Systematic Review and Meta-Analysis	10.3390/ijms24010251	Burlacu, Codrin-Constantin Ciobanu, Daniela Badulescu, Andrei-Vlad Chelaru, Vlad-Florin Mitre, Andrei-Otto Capitanescu, Bogdan Hermann, Dirk M. Popa-Wagner, Aurel	2022	International journal of molecular sciences	Switzerland	review
39	Clinical practice perspectives on adipose-derived stem cells and platelet-rich plasma for female infertility treatments	10.1080/20565623.2025.2580233	Merhi, Zaher	2025	Future science OA	United Kingdom	not spinal cord injury
40	Clinical utility of mesenchymal stem/stromal cells in regenerative medicine and cellular therapy	10.1186/s13036-023-00361-9	Maldonado, V. V. Patel, N. H. Smith, E. E. Barnes, C. L. Gustafson, M. P. Rao, R. R. Samsonraj, R. M.	2023	JOURNAL OF BIOLOGICAL ENGINEERING	United Kingdom	review
41	Clinical-Scale Mesenchymal Stem Cell-Derived Extracellular Vesicle Therapy for Wound Healing	10.3390/ijms24054273	Kim, Jieun Kim, Eun Hee Lee, Hanbee Sung, Ji Hee Bang, Oh Young	2023	International journal of molecular sciences	Switzerland	not spinal cord injury
42	Cognitive impairment and hippocampal neuronal damage in β-thalassaemia mice	10.1038/s41598-024-60459-y	Pholngam, Nuttanan Jamrus, Parinda Viwatpinyo, Kittikun Kiatpakdee, Benjaporn Vadolas, Jim Chaichompoo, Pornthip Ngampramuan, Sukonthar Svasti, Saovaros	2024	Scientific reports	United Kingdom	not exosome / not spinal cord injury
43	Collagen-based biomaterials in neural injury repair: current advances and future perspectives	10.1186/s42825-025-00209-6	Fang, F. Wang, X. Tao, Y. Su, Y. Dan, W. Du, Z. Liu, X. Shen, Y.	2025	Collagen and Leather	China	review
44	Combinational Treatment of Bioscaffolds and Extracellular Vesicles in Spinal Cord Injury	10.3389/fnmol.2019.00081	Wang, X. Z. Botchway, B. O. A. Zhang, Y. Yuan, J. Y. Liu, X. H.	2019	FRONTIERS IN MOLECULAR NEUROSCIENCE	Switzerland	review
45	Conditioned Medium Treatment for the Improvement of Functional Recovery after Spinal Cord Injury: A Meta-Analysis Study	10.2174/011574888X283713240129095031	Hajisoltani, R. Taghizadeh, M. Hamblin, M. R. Ramezani, F.	2025	CURRENT STEM CELL RESEARCH & THERAPY	United Arab Emirates (UAE)	review
46	Confirmation of the Enhancement Effect of ANCE Treatment on Functional Recovery of Manual Dexterity From Primary Motor Cortex (M1) Lesion in Adult Macaque Monkeys	10.1002/brb3.70986	Roux, C. Savidan, J. Brunet, J. Bloch, J. Rouiller, E. M. Schmidlin, E. Kaeser, M.	2025	BRAIN AND BEHAVIOR	United States	not exosome / not spinal cord injury
47	Connecting cellular mechanisms and extracellular vesicle cargo in traumatic brain injury	10.4103/1673-5374.391329	Ollen-Bittle, N. Roseborough, A. D. Wang, W. Wu, J. L. D. Whitehead, S. N.	2024	Neural Regeneration Research	China	review
48	Could conditioned medium be used instead of stem cell transplantation to repair spinal cord injury in animal models? Identifying knowledge gaps	10.1093/jnen/nlad053	Hajisoltani, R. Taghizadeh, M. Hamblin, M. R. Ramezani, F.	2023	Journal of Neuropathology and Experimental Neurology	United Kingdom	review
49	Crosstalk between exosomes and autophagy in spinal cord injury: fresh positive target for therapeutic application	10.1007/s00441-022-03699-6	Li, R. Y. Hu, Q. Shi, X. Luo, Z. Y. Shao, D. H.	2023	CELL AND TISSUE RESEARCH	Germany	review
50	Current Knowledge of Microglia in Traumatic Spinal Cord Injury	10.3389/fneur.2021.796704	Xu, L. Wang, J. Ding, Y. Wang, L. Zhu, Y. J.	2021	Frontiers in Neurology	Switzerland	review
51	Current Status of Mesenchymal Stem/Stromal Cells for Treatment of Neurological Diseases	10.3389/fnmol.2022.883378	Soares, M. B. P. Gonçalves, R. G. J. Vasques, J. F. Da Silva, A. J. Gubert, F. Santos, G. C. de Santana, T. A. Sampaio, G. L. A. Silva, D. N. Dominici, M. Mendez-Otero, R.	2022	FRONTIERS IN MOLECULAR NEUROSCIENCE	Switzerland	review
52	Cystatin C loaded in brain-derived extracellular vesicles rescues synapses after ischemic insult in vitro and in vivo	10.1007/s00018-024-05266-4	Gui, Yuqi Kim, Yohan Brenna, Santra Wilmes, Maximilian Zaghen, Giorgio Goulbourne, Chris N. Kuchenbecker-Pöls, Lennart Siebels, Bente Voß, Hannah Gocke, Antonia Schlüter, Hartmut Schweizer, Michaela Altmeppen, Hermann C. Magnus, Tim Levy, Efrat Puig, Berta	2024	Cellular and molecular life sciences : CMLS	Switzerland	not spinal cord injury
53	Dental stem cell-derived extracellular vesicles transfer miR-330-5p to treat traumatic brain injury by regulating microglia polarization	10.1038/s41368-022-00191-3	Li, Ye Sun, Meng Wang, Xinxin Cao, Xiaoyu Li, Na Pei, Dandan Li, Ang	2022	International journal of oral science	United Kingdom	not spinal cord injury
54	Direct Reversible Conjugation of an Adenosine Receptor Antagonist to an Axonal Transport Protein Carrier	10.1021/acsnano.5c02254	Hakobyan, K. Yong, J. Violi, J. P. Xu, J. T. Mao, G. Z.	2025	ACS NANO	United States	not exosome
55	Directed glial differentiation and transdifferentiation for neural tissue regeneration	10.1016/j.expneurol.2018.08.010	Janowska, J. Gargas, J. Ziemka-Nalecz, M. Zalewska, T. Buzanska, L. Sypecka, J.	2019	EXPERIMENTAL NEUROLOGY	United States	review
56	Editorial: Fighting for recovery on multiple fronts in spinal cord injury	10.3389/fncel.2023.1178192	Kjell, J. Dulin, J. N. Warren, P. M.	2023	Frontiers in Cellular Neuroscience	Switzerland	editorial article
57	Effect of exosomes derived from mir-126-modified mesenchymal stem cells on the repair process of spinal cord injury in rats	10.26355/eurrev_202001_20025	Yuan, B. Pan, S. Dong, Y. Q. Zhang, W. W. He, X. D.	2020	European Review for Medical and Pharmacological Sciences	Italy	retracted
58	The Effect of miRNA-Modified Exosomes in Animal Models of Spinal Cord Injury: A meta-Analysis	10.3389/fbioe.2021.819651	Hu, Mengdie Cao, Zhidong Jiang, Dianming	2021	Frontiers in bioengineering and biotechnology	Switzerland	review
59	Effects of Shaoyao Gancao Decoction on inflammatory factors and spasticity after spinal cord injury via regulating the plasma exosomal miR-125b-5p	10.13286/j.1001-5213.2025.04.03	Xie, Y. Wu, X. Zhou, Y. Chai, X. Zhuo, H. Xing, W. Huang, Y.	2025	Chinese Journal of Hospital Pharmacy	China	not exosome / not spinal cord injury
60	Efficacy of miRNA-modified mesenchymal stem cell extracellular vesicles in spinal cord injury: A systematic review of the literature and network meta-analysis	10.3389/fnins.2022.989295	Yang, Z. Rao, J. Liang, Z. Xu, X. Lin, F. Lin, Y. Wang, C. Chen, C.	2022	Frontiers in Neuroscience	Switzerland	review
61	Emerging Exosomes and Exosomal MiRNAs in Spinal Cord Injury	10.3389/fcell.2021.703989	Feng, J. Zhang, Y. F. Zhu, Z. H. Gu, C. Y. Waqas, A. Chen, L. K.	2021	FRONTIERS IN CELL AND DEVELOPMENTAL BIOLOGY	Switzerland	review
62	Emerging regenerative strategies for spinal cord injury: exosome-derived mechanisms and therapeutic insights	10.3389/fnins.2025.1652196	Fan, H. Gao, J. Chen, Q. Sun, S. Guo, J. Liu, X. Li, J.	2025	Frontiers in Neuroscience	Switzerland	review
63	Emerging role of mesenchymal stromal cells (MSCs)-derived exosome in neurodegeneration-associated conditions: a groundbreaking cell-free approach	10.1186/s13287-022-03122-5	Yari, H. Mikhailova, M. Mardasi, M. Jafarzadehgharehziaaddin, M. Shahrokh, S. Thangavelu, L. Ahmadi, H. Shomali, N. Yaghoubi, Y. Zamani, M. Akbari, M. Alesaeidi, S.	2022	STEM CELL RESEARCH & THERAPY	United Kingdom	review
64	The emerging therapeutic potential of extracellular vesicles in trauma	10.1002/JLB.3MIR0621-298R	Alsaadi, N. Srinivasan, A. J. Seshadri, A. Shiel, M. Neal, M. D. Scott, M. J.	2022	JOURNAL OF LEUKOCYTE BIOLOGY	United States	review
65	Encapsulated mesenchymal stem cell-derived exosomes promote optic nerve regeneration and functional recovery in a mouse model of optic nerve crush injury	10.1016/j.lfs.2025.124013	Shoae-Hassani, Alireza Niknam, Parvin Ahmadirad, Nooshin Abri Aghdam, Kaveh Javan, Mohammad Mirshahi, Reza Naseripour, Masood Dehghan, Samaneh	2025	Life sciences	United States	not spinal cord injury
66	Endothelial cell-derived exosomes boost and maintain repair-related phenotypes of Schwann cells via miR199-5p to promote nerve regeneration	10.1186/s12951-023-01767-9	Huang, Jinsheng Zhang, Geyi Li, Senrui Li, Jiangnan Wang, Wengang Xue, Jiajia Wang, Yuanyi Fang, Mengyuan Zhou, Nan	2023	Journal of nanobiotechnology	United Kingdom	not spinal cord injury
67	Engineered Macrophage Membrane-Coated Nanoparticles with Enhanced CCR2 Expression Promote Spinal Cord Injury Repair by Suppressing Neuroinflammation and Neuronal death	10.1002/smll.202305659	Gu, C. J. Geng, X. W. Wu, Y. C. Dai, Y. Y. Zeng, J. K. Wang, Z. Q. Fang, H. P. Sun, Y. Q. Chen, X. S.	2024	SMALL	Germany	not spinal cord injury
68	Engineering strategies and optimized delivery of exosomes for theranostic application in nerve tissue	10.7150/thno.84971	Li, Q. C. Fu, X. Y. Kou, Y. H. Han, N.	2023	THERANOSTICS	Australia	not exosome
69	Enhanced Neural Regeneration with a Concomitant Treatment of Framework Nucleic Acid and Stem Cells in Spinal Cord Injury	10.1021/acsami.9b19079	Ma, W. J. Zhan, Y. X. Zhang, Y. X. Xie, X. P. Mao, C. C. Lin, Y. F.	2020	ACS APPLIED MATERIALS & INTERFACES	United States	review
70	Enhancement of Functionality and Therapeutic Efficacy of Cell-Based Therapy Using Mesenchymal Stem Cells for Cardiovascular Disease	10.3390/ijms20040982	Yun, Chul Won Lee, Sang Hun	2019	International journal of molecular sciences	Switzerland	review
71	Enhancing the Therapeutic Potential of Human Umbilical Cord Mesenchymal Stem Cells for Osteoarthritis: The Role of Platelet-Rich Plasma and Extracellular Vesicles	10.3390/ijms26083785	Chang, Yu-Hsun Wu, Kun-Chi Ding, Dah-Ching	2025	International journal of molecular sciences	Switzerland	not spinal cord injury
72	Erratum to: Advances in Genetic Reprogramming: Prospects from Developmental Biology to Regenerative Medicine (Current Medicinal Chemistry, 31, 13, (1646-1690), 10.2174/0929867330666230503144619)	10.2174/092986733206241212202215	Dhanjal, D. S. Singh, R. Sharma, V. Nepovimova, E. Adam, Kuca, K. Chopra, C.	2015	Current Medicinal Chemistry	United Arab Emirates	review
73	Exercise protects against spinal cord injury through miR-21-mediated suppression of PDCD4		Li, M. Jiang, W. T. Li, J. Ji, W. C.	2020	American Journal of Translational Research	United States	not exosome
74	Exosomal miR-486 derived from bone marrow mesenchymal stem cells promotes angiogenesis following cerebral ischemic injury by regulating the PTEN/Akt pathway	10.1038/s41598-024-69172-2	Bao, Hangyang Mao, Shihui Hu, Xiaowei Li, Lin Tao, Hongmiao Zhou, Jie Xu, Lanxi Fang, Yan Zhang, Yani Chu, Lisheng	2024	Scientific reports	United Kingdom	xot spinal cord injury
75	Exosome Source Matters: A Comprehensive Review from the Perspective of Diverse Cellular Origins	10.3390/pharmaceutics17020147	Chen, Y. R. Qi, W. K. Wang, Z. H. Niu, F.	2025	PHARMACEUTICS	Switzerland	review
76	Exosome-based regenerative rehabilitation: A novel ice breaker for neurological disorders	10.1016/j.biopha.2023.115920	Wang, Y. Y. Cheng, J. Liu, Y. D. Wang, Y. P. Yang, Q. W. Zhou, N.	2023	BIOMEDICINE & PHARMACOTHERAPY	France	review
77	Exosome-based therapeutic approach for spinal cord injury: A review	10.1016/j.mcn.2025.104048	Bai, S. Qiang, R. R. Liu, R. Y. Kang, D. J. Yang, Y. L.	2025	MOLECULAR AND CELLULAR NEUROSCIENCE	United States	review
78	Exosome-Loaded Bioscaffolds for Spinal Cord Injuries: A Review	10.1155/sci/8841129	Chen, R. Zheng, J. Hao, J. Yang, Y. Xu, S. Zhang, F. Zhang, F. Yao, Y.	2025	Stem Cells International	United Kingdom	review
79	Exosome-mediated repair of spinal cord injury: a promising therapeutic strategy	10.1186/s13287-023-03614-y	Yu, T. Yang, L. L. Zhou, Y. Wu, M. F. Jiao, J. H.	2024	STEM CELL RESEARCH & THERAPY	United Kingdom	review
80	Exosome-mediated repair of spinal cord injury: cellular sources, mechanisms of action, and combined therapeutic strategies	10.3389/fneur.2025.1645457	Cha, Z. Li, Y. Pu, J. Zhang, Y. Lu, Q. Huang, W. Li, T. Lu, X.	2025	Frontiers in Neurology	Switzerland	review
81	Exosomes as promising bioactive materials in the treatment of spinal cord injury	10.1186/s13287-024-03952-5	Li, Y. Y. Luo, W. Q. Meng, C. K. Shi, K. Y. Gu, R. Cui, S. S.	2024	STEM CELL RESEARCH & THERAPY	United Kingdom	review
82	Exosomes as therapeutic and drug delivery vehicle for neurodegenerative diseases	10.1186/s12951-024-02681-4	Nouri, Z. Barfar, A. Perseh, S. Motasadizadeh, H. Maghsoudian, S. Fatahi, Y. Nouri, K. Yektakasmaei, M. P. Dinarvand, R. Atyabi, F.	2024	JOURNAL OF NANOBIOTECHNOLOGY	United Kingdom	review
83	Exosomes combined with biomaterials in the treatment of spinal cord injury	10.3389/fbioe.2023.1077825	Zhang, X. X. Jiang, W. W. Lu, Y. Mao, T. T. Gu, Y. Ju, D. Y. Dong, C. M.	2023	FRONTIERS IN BIOENGINEERING AND BIOTECHNOLOGY	Switzerland	review
84	Exosomes Derived from Adipose Mesenchymal Stem Cells Promote Regeneration of Injured Liver in Minipigs	10.3390/ijms25126604	Wang, Yue Piao, Chenxi Liu, Tao Lu, Xiangyu Ma, Yajun Zhang, Jiantao Ma, Haiyang Wang, Hongbin	2024	International journal of molecular sciences	Switzerland	not spinal cord injury
